# Prognostic Models Predicting Clinical Outcomes in Patients Diagnosed with Visceral Leishmaniasis: A Systematic Review

**DOI:** 10.1101/2024.03.20.24304622

**Authors:** James P Wilson, Forhad Chowdhury, Shermarke Hassan, Eli Harriss, Fabiana Alves, Ahmed Musa, Prabin Dahal, Kasia Stepniewska, Philippe J Guérin

**Affiliations:** Infectious Diseases Data Observatory (IDDO), University of Oxford, Oxford, UK; Centre for Tropical Medicine and Global Health, University of Oxford, Oxford, UK; Bodleian Health Care Libraries, University of Oxford, Oxford, UK; Drugs for Neglected Disease Initiative, Geneva, Switzerland; Institute of Endemic Diseases, University of Khartoum, Khartoum, Sudan

**Keywords:** Leishmaniasis, Visceral, Review, Systematic, Clinical Decision Rules, Prognosis, Prognostic Factors

## Abstract

**Background:** Visceral leishmaniasis (VL) is a neglected tropical disease prevalent in populations affected by poverty and poor nutrition. Without treatment, death is the norm. Prognostic models can steer important management decisions by identifying patients at high-risk of adverse outcomes. We therefore aim to identify, summarise, and appraise the available prognostic models predicting clinical outcomes in VL patients.

**Methods:** We reviewed all published studies that developed, validated, or updated models predicting clinical outcomes in VL patients. Five bibliographic databases were searched from database inception to March 1^st^ 2023 with no language restriction. Screening, data extraction, and risk of bias assessment were performed in duplicate. Findings are presented with tables, figures, and a narrative review.

**Results:** Eight studies, published 2003-21, were identified describing 12 model developments and 19 external validations. All models predicted either in-hospital mortality (n=10 models) or registry-reported mortality (n=2), and were developed in either Brazilian or East African settings (n=9 and n=3 models respectively). Model discrimination (c-statistic) ranged from 0.62-0.92 when evaluated in new data (19 external validations, 10 models). Risk of bias was high for all model developments and validations: no studies presented calibration plots, 11 models were at high risk of overfitting due to small sample sizes, and six models presented risk scores that were inconsistent with reported regression coefficients.

**Conclusion:** With a high risk of bias identified for all models, caution must be exercised when interpreting model predictions and performance measures. Prior to model development or validation, we encourage investigators to review model reporting guidelines. No prognostic models were identified predicting treatment failure or relapse. Furthermore, despite South Asia representing the highest VL burden pre-2010, no models were developed in this population. In the context of the current South Asia elimination programme, these represent important evidence gaps where new model development should be prioritised.

**Registration details:** A protocol for this systematic review has been published (1) and registered (PROSPERO ID: CRD42023417226).

**What is already known on this topic**

- Visceral leishmaniasis (VL) is a neglected tropical disease associated with high mortality, and endemic to regions with constrained resources.
- Identification of high-risk patients is important when prioritising the allocation of limited resources, including inpatient beds, certain VL treatments, and follow-up clinic capacity.
- Risk stratification of VL patients can be performed using prognostic models, however, the range of models, and important model characteristics, have yet to be systematically evaluated.

**What this study adds**

- Following reporting guidelines for systematic reviews of prediction model studies, we present the first comprehensive review of prognostic models that predict clinical outcomes in VL patients.
- We describe 12 prognostic models that all predict mortality in Brazil or East Africa.
- All identified models, including model validations, are assessed at high risk of bias – model predictions and performance measures should be interpreted with caution.

**How this study might affect research, practice or policy**

- This review allows investigators to assess important evidence gaps in the VL prediction model landscape, and identify candidate models for validation or updating using their own patient data.
- Models are identified, summarised, and appraised so that policymakers and healthcare providers can assess model applicability to their own patient population.
- By highlighting limitations in the interpretation of model predictions and performance measures, and to address common sources of bias, we encourage investigators interested in prediction model research to review current guidelines in model reporting, including recently published tools for the calculation of sample sizes and model presentation.
