## Supplemental table 5 for "Prognostic Models Predicting Clinical Outcomes in Patients Diagnosed with Visceral Leishmaniasis: A Systematic Review"

### Sheet: Sheet1
				Domain 1: Participants				Domain 2: Predictors					Domain 3: Outcome								Domain 4: Analysis											Overall assessment
		Study / model	Evaluation(s)	1.1 Were appropriate data sources used, e.g., cohort, randomized controlled trial, or nested case-control study data?	1.2 Were all inclusions and exclusions of participants appropriate?	Risk of bias	Rationale of bias rating	2.1 Were predictors defined and assessed in a similar way for all participants?	2.2 Were predictor assessments made without knowledge of outcome data?	2.3 Are all predictors available at the time the model is intended to be used?	Risk of bias2	Rationale of bias rating3	3.1 Was the outcome determined appropriately?	3.2 Was a pre-specified or standard outcome definition used?	3.3 Were predictors excluded from the outcome definition?	3.4 Was the outcome defined and determined in a similar way for all participants?	3.5 Was the outcome determined without knowledge of predictor information?	3.6 Was the time interval between predictor assessment and outcome determination appropriate?	Risk of bias4	Rationale of bias rating5	4.1 Were there a reasonable number of participants with the outcome?	4.2 Were continuous and categorical predictors handled appropriately?	4.3 Were all enrolled participants included in the analysis?	4.4 Were participants with missing data handled appropriately?	4.5 Was selection of predictors based on univariable analysis avoided?	4.6 Were complexities in the data (e.g. censoring, competing risks, sampling of controls) accounted for appropriately?	4.7 Were relevant model performance measures evaluated appropriately?	4.8 Were model overfitting and optimism in model performance accounted for?	4.9 Do predictors and their assigned weights in the final model correspond to the results from multivariable analysis?	Risk of bias6	Rationale of bias rating7	Overall judgement of risk of bias	Summary of sources of potential bias
		de Araújo 2012	Dev	N	Y	High	1.1: N - registry data; 1.2: PY - included suspected and confirmed cases; subsequently excluding those with alternate diagnoses but this number is likely low and not the intended target population	PN	NI	PN	High	2.1: PN - Retrospective; subjectivity in measuring some predictors; 2.2: NI - not explicitly stated; 2.3: PN - 'other VL drugs following initial VL treatment regimen' and 'duration of treatment with antimonials' not available at time of intended model use, unlikely whether other predictors used in final model were measured at time of intended model use	PY	Y	Y	PY	NI	NI	Unclear	3.1 & 3.4: PY - registry data - likely variablility in how death recorded, but unlikely to contribute significantly to bias; 3.5: NI, but even if N, unlikely to contribute to bias 3.6: NI timing not defined	N	N	N	N	N	PN	N	N	Y	High	4.3: N - excluding deaths not from VL (12% of all deaths); 4.4 - missing indicator technique; 4.6: PN - competing risks not accounted for	High	Data source is a national registry; potential bias introduced due to inconsistent predictor measurement, uncertainty over timing of predictor measurement and no clear upper time limit on outcome. High risk of overfitting with EPV 1.02, with univariable selection, missing indicator technique used for missing data (increasing number of estimated coefficients) and dichotomisation of predictors. No i…
		Coura-Vital 2014	Dev	N	PY	High	1.1: N - registry data; 1.2: PY - only including patients with 'confirmed' diagnosis; intended target population is all patients with VL - however unlikely introduces significant bias	PN	NI	PY	High	2.1: Retrospective; subjectivity in measuring some predictors; 2.2: NI - not explicitly stated; 2.3: PY - likely the predictors are correct at time of suspicion of disease (although not explicitly stated)	PY	Y	Y	PY	NI	NI	Unclear	3.1 & 3.4: PY - registry data - likely variablility in how death recorded, but unlikely to contribute significantly to bias; 3.5: NI, but even if N, unlikely to contribute to bias 3.6: NI timing not defined	Y	N	N	PN	N	PN	PY	N	Y	High	4.3: N - patients with death from other cause, treatment abandonment, transferred hospital, were excluded from analysis; 4.4: large amount of missing data, likely complete-case; 4.6: PN - competing risks not accounted for; 4.7: PY - possible to construct a calibration table, although comparing probability range with observed probability; 4.8: N - as per PROBAST advice for split-sample validation.…	High	Data source is a national registry; potential bias introduced due to inconsistent predictor measurement, uncertainty over timing of predictor measurement and no clear upper time limit on outcome relative to predictor measurement. Likely considerable number of patients omitted from analysis due to missing data.
		Werneck 2003	Dev	N	PY	High	1.1: N - non-nested case-control study. Whilst the overall number of 'cure' outcomes are described from which the controls are randomly selected from, the study is retrospective and the presented model does not account for the absolute outcome probability; 1.2: PY - some bias may be introduced by restricting diagnostic criteria to laboratory diagnosis; although unlikely significant	PN	NI	Y	High	2.1: Retrospective; subjectivity in measuring some predictors; 2.2: NI - not explicitly stated; 2.3: Y - predictors measured 'at first clinical examination'	Y	Y	Y	Y	NI	Y	Low	3.5: NI - no explicit statement on whether outcome identified independently of predictors, but unlikely to introduce bias given objective outcoe	N	N	NI	PN	PN	PY	N	N	Y	High	4.3: NI - case control, death from VL vs alive at end of treatment, unsure if excluding other causes of death, transferred, relapse cases; 4.4: PN - missing data not described, likely complete case; 4.5: PN - description of model selection process unclear, although likely used a univariable selection stage	High	Multiple concerns for bias; of note (i) retrospective, non-nested case control study, (and no description of adjustment for baseline outcome prevalence) (ii) very low EPV (0.80) with univariable selection, dichotomisation of predictors - high risk of overfitting which has not been adjusted for
		Sampaio 2010	Dev	N	PY	High	1.1: N - retrospective cohort data; 1.2: PY - excluding missing records unlikely introduces significant bias	PN	NI	NI	High	2.1: Retrospective; subjectivity in measuring some predictors; 2.2: NI - not explicitly stated; 2.3: NI - timing of predictor measurement not explicitly stated	Y	Y	Y	Y	NI	Y	Low	3.5: NI - no explicit statement on whether outcome identified independently of predictors, but unlikely to introduce bias given objective outcoe	N	N	N	PY	N	PY	N	N	N	High	4.3: N - excluding deaths not from VL; 4.4: PY - only 2-3 patients with missing weight and full blood counts reported	High	Multiple concerns for bias; of note (i) retrospective study, likely inconsistent predictor definitions (ii) very low EPV (3.80) with univariable selection, dichotomisation of predictors - high risk of overfitting which has not been adjusted for (iii) the presented sum score is not consistent with the presented multivariable regression coefficients
		Costa 2016 < 2 years clinical	Dev	Y	PY	Low	1.1: Y - prospective cohort; 1.2: PY - some bias may be introduced by restricting diagnostic criteria to laboratory diagnosis; although unlikely significant	PY	Y	Y	Low	2.1: PY - prospective data collection, predictors clearly defined and single person extracting for development dataset; 2.2: prospectively collected data; 2.3: all predictors measured / available at admission	Y	Y	Y	Y	N	Y	Low	3.5: N - at least for development dataset, predictors and outcomes recorded by same investigator although unlikely introduces significant bias given objectivity of outcome	N	N	NI	NI	N	PN	N	N	N	High	4.3: N - patients excluded who died due to drug toxicities; absolute number not provided; 4.4: NI - missing data handling not described, unable to infer amount of missing data from study	High	Main concern is introduction of bias during analysis; high risk of overfitting with low EPV (estimated at < 2 for each model, although number of outcome events not disaggregated by model), univariable selection and dichotomisation of predictors. Some uncertainty related to how the final models were calculated, and the final sum scores are not reproducible from the presented regression coefficient…
		Costa 2016 < 2 years clinical	2 x Val	Y	PY	Low	1.1: Y - prospective cohort; 1.2: PY - some bias may be introduced by restricting diagnostic criteria to laboratory diagnosis; although unlikely significant	PY	Y	Y	Low	2.1: PY - prospective data collection, predictors clearly defined and single person extracting for development dataset; 2.2: prospectively collected data; 2.3: all predictors measured / available at admission	Y	Y	Y	Y	NI	Y	Low	3.5: NI - no explicit statement on whether outcome identified independently of predictors, but unlikely to introduce bias given objective outcoe	PN	Y	NI	NI		PN	N			High	4.1: PN - number of events in validation cohorts not disaggregated by model (age, clin/lab). However, given mortality rate of 12% and 6% overall for validation cohorts 1 and 2, highly unlikely that given sample sizes (see Table 1) would result in > 100 events; 4.3: NI - patients excluded who died due to drug toxicities; however numbers / model not provided; 4.4: NI - missing data handling not des…	High	External validations are narrow/temporal at same institution. Calibration only presented with HL statistics and p-values. Number of outcome events not disagggregated by model, but very likely < 100
		Costa 2016 < 2 years clinical/lab.	Dev	Y	PY	Low	1.1: Y - prospective cohort; 1.2: PY - some bias may be introduced by restricting diagnostic criteria to laboratory diagnosis; although unlikely significant	PY	Y	Y	Low	2.1: PY - prospective data collection, predictors clearly defined and single person extracting for development dataset; 2.2: prospectively collected data; 2.3: all predictors measured / available at admission	Y	Y	Y	Y	N	Y	Low	3.5: N - at least for development dataset, predictors and outcomes recorded by same investigator although unlikely introduces significant bias given objectivity of outcome	N	N	NI	NI	N	PN	N	N	N	High	4.3: NI - patients excluded who died due to drug toxicities; however numbers / model not provided; 4.4: NI - missing data handling not described, unable to infer amount of missing data from study	High	Main concern is introduction of bias during analysis; high risk of overfitting with low EPV (estimated at < 2 for each model, although number of outcome events not disaggregated by model), univariable selection and dichotomisation of predictors. Some uncertainty related to how the final models were calculated, and the final sum scores are not reproducible from the presented regression coefficient…
		Costa 2016 < 2 years clinical/lab.	2 x Val	Y	PY	Low	1.1: Y - prospective cohort; 1.2: PY - some bias may be introduced by restricting diagnostic criteria to laboratory diagnosis; although unlikely significant	PY	Y	Y	Low	2.1: PY - prospective data collection, predictors clearly defined and single person extracting for development dataset; 2.2: prospectively collected data; 2.3: all predictors measured / available at admission	Y	Y	Y	Y	NI	Y	Low	3.5: NI - no explicit statement on whether outcome identified independently of predictors, but unlikely to introduce bias given objective outcoe	PN	Y	NI	NI		PN	N			High	4.1: PN - number of events in validation cohorts not disaggregated by model (age, clin/lab). However, given mortality rate of 12% and 6% overall for validation cohorts 1 and 2, unlikely that given sample sizes (see Table 1) would result in > 100 events; 4.3: NI - patients excluded who died due to drug toxicities; however numbers / model not provided; 4.4: NI - missing data handling not described,…	High	External validations are narrow/temporal at same institution. Calibration only presented with HL statistics and p-values. Number of outcome events not disagggregated by model, but very likely < 100
		Costa 2016 ≥ 2 years clinical	Dev	Y	PY	Low	1.1: Y - prospective cohort; 1.2: PY - some bias may be introduced by restricting diagnostic criteria to laboratory diagnosis; although unlikely significant	PY	Y	Y	Low	2.1: PY - prospective data collection, predictors clearly defined and single person extracting for development dataset; 2.2: prospectively collected data; 2.3: all predictors measured / available at admission	Y	Y	Y	Y	N	Y	Low	3.5: N - at least for development dataset, predictors and outcomes recorded by same investigator although unlikely introduces significant bias given objectivity of outcome	N	N	NI	NI	N	PN	N	N	N	High	4.3: NI - patients excluded who died due to drug toxicities; however numbers / model not provided; 4.4: NI - missing data handling not described, unable to infer amount of missing data from study	High	Main concern is introduction of bias during analysis; high risk of overfitting with low EPV (estimated at < 2 for each model, although number of outcome events not disaggregated by model), univariable selection and dichotomisation of predictors. Some uncertainty related to how the final models were calculated, and the final sum scores are not reproducible from the presented regression coefficient…
		Costa 2016 ≥ 2 years clinical	2 x Val	Y	PY	Low	1.1: Y - prospective cohort; 1.2: PY - some bias may be introduced by restricting diagnostic criteria to laboratory diagnosis; although unlikely significant	PY	Y	Y	Low	2.1: PY - prospective data collection, predictors clearly defined and single person extracting for development dataset; 2.2: prospectively collected data; 2.3: all predictors measured / available at admission	Y	Y	Y	Y	NI	Y	Low	3.5: NI - no explicit statement on whether outcome identified independently of predictors, but unlikely to introduce bias given objective outcoe	NI	Y	NI	NI		PN	N			High	4.1: NI - given sample sizes of validation cohorts and overall reported mortality rates; unable to infer disaggregated event numbers; 4.3: NI - patients excluded who died due to drug toxicities; however numbers / model not provided; 4.4: NI - missing data handling not described, unable to infer amount of missing data from study	High	External validations are narrow/temporal at same institution. Calibration only presented with HL statistics and p-values. Number of outcome events not disagggregated by model, but very likely < 100
		Costa 2016 ≥ 2 years clinical/lab.	Dev	Y	PY	Low	1.1: Y - prospective cohort; 1.2: PY - some bias may be introduced by restricting diagnostic criteria to laboratory diagnosis; although unlikely significant	PY	Y	Y	Low	2.1: PY - prospective data collection, predictors clearly defined and single person extracting for development dataset; 2.2: prospectively collected data; 2.3: all predictors measured / available at admission	Y	Y	Y	Y	N	Y	Low	3.5: N - at least for development dataset, predictors and outcomes recorded by same investigator although unlikely introduces significant bias given objectivity of outcome	PN	N	NI	NI	N	PN	N	N	N	High	4.3: NI - patients excluded who died due to drug toxicities; however numbers / model not provided; 4.4: NI - missing data handling not described, unable to infer amount of missing data from study	High	Main concern is introduction of bias during analysis; high risk of overfitting with low EPV (estimated at < 2 for each model, although number of outcome events not disaggregated by model), univariable selection and dichotomisation of predictors. Some uncertainty related to how the final models were calculated, and the final sum scores are not reproducible from the presented regression coefficient…
		Costa 2016 ≥ 2 years clinical/lab.	2 x Val	Y	PY	Low	1.1: Y - prospective cohort; 1.2: PY - some bias may be introduced by restricting diagnostic criteria to laboratory diagnosis; although unlikely significant	PY	Y	Y	Low	2.1: PY - prospective data collection, predictors clearly defined and single person extracting for development dataset; 2.2: prospectively collected data; 2.3: all predictors measured / available at admission	Y	Y	Y	Y	NI	Y	Low	3.5: NI - no explicit statement on whether outcome identified independently of predictors, but unlikely to introduce bias given objective outcoe	PN	Y	NI	NI		PN	N			High	4.1: PN - number of events in validation cohorts not disaggregated by model (age, clin/lab). However, given mortality rate of 12% and 6% overall for validation cohorts 1 and 2, highly unlikely that given sample sizes (see Table 1) would result in > 100 events; 4.3: NI - patients excluded who died due to drug toxicities; however numbers / model not provided; 4.4: NI - missing data handling not des…	High	External validations are narrow/temporal at same institution. Calibration only presented with HL statistics and p-values. Number of outcome events not disagggregated by model, but very likely < 100
		Costa 2016 - Werneck 2003	Val	Y	NI	Unclear	1.2 NI - Inclusions/exclusions in development dataset used for validation not described	PY	Y	Y	Low	2.1: PY - prospective data collection, predictors clearly defined and single person extracting for development dataset; 2.2: prospectively collected data; 2.3: all predictors measured / available at admission	Y	Y	Y	Y	N	Y	Low	3.5: N - at least for development dataset, predictors and outcomes recorded by same investigator although unlikely introduces significant bias given objectivity of outcome	NI	NI	NI	NI		NI	N			High	4.7 - N. Only AUC presented	High	Validation is described by one sentence in the discussion 'When these models were tested with the derivation cohort in the present study, the AUCs were 0.75, 0.87, and 0.77, respectively.' No description of differences in predictors, whether subgroups of the development dataset were used. Coura-Vital model includes predictors that were not extracted in the Costa 2016 study (weakness, splenomegaly)
		Costa 2016 - Sampaio 2010	Val	Y	NI	Unclear	1.2 NI - Inclusions/exclusions in development dataset used for validation not described	PY	Y	Y	Low	2.1: PY - prospective data collection, predictors clearly defined and single person extracting for development dataset; 2.2: prospectively collected data; 2.3: all predictors measured / available at admission	Y	Y	Y	Y	N	Y	Low	3.5: N - at least for development dataset, predictors and outcomes recorded by same investigator although unlikely introduces significant bias given objectivity of outcome	NI	NI	NI	NI		NI	N			High	4.7 - N. Only AUC presented	High	Validation is described by one sentence in the discussion 'When these models were tested with the derivation cohort in the present study, the AUCs were 0.75, 0.87, and 0.77, respectively.' No description of differences in predictors, whether subgroups of the development dataset were used. Coura-Vital model includes predictors that were not extracted in the Costa 2016 study (weakness, splenomegaly)
		Costa 2016 - Coura-Vital 2014	Val	Y	NI	Unclear	1.2 NI - Inclusions/exclusions in development dataset used for validation not described	PY	Y	Y	Low	2.1: PY - prospective data collection, predictors clearly defined and single person extracting for development dataset; 2.2: prospectively collected data; 2.3: all predictors measured / available at admission	Y	Y	Y	Y	N	Y	Low	3.5: N - at least for development dataset, predictors and outcomes recorded by same investigator although unlikely introduces significant bias given objectivity of outcome	NI	NI	NI	NI		NI	N			High	4.7 - N. Only AUC presented	High	Validation is described by one sentence in the discussion 'When these models were tested with the derivation cohort in the present study, the AUCs were 0.75, 0.87, and 0.77, respectively.' No description of differences in predictors, whether subgroups of the development dataset were used. Coura-Vital model includes predictors that were not extracted in the Costa 2016 study (weakness, splenomegaly)
		Abongomera 2017	Dev	N	Y	High	1.1: N - retrospective cohort; 1.2: Y - no inclusions / exclusions at enrollment that would introduce significant bias	PY	PY	Y	Low	2.1 & 2.2: PY - despite being retrospective "clinical data were collected using standardized data collection tools", and in a well established programme; so likely consistent definition of predictors and less subjectivity when retrospectively assessing documentation; 2.3: Y, all predictors available at admission	Y	Y	Y	Y	NI	Y	Low	3.5: NI - no explicit statement on whether outcome identified independently of predictors, but unlikely to introduce bias given objective outcoe	N	N	N	N	N	N	N	PN	Y	High	4.3: N - excluding pts who defaulted treatment, transferred out; 4.4: N - missing predictor values assumed not to affect adjusted LHR (assuming missing completely at random); 4.8 - PN; cross-validation approach used, although no shrinkage / adjustment applied, EPV 6.2	High	Particular concern of bias introduction due to analysis strategy, where the magnitude of likelihood ratios (instead of p-values) are used for inclusion at univariable and multivariable stages. Also assuming missing data is completely at random. High risk of overfitting (EPV 6.2). Cross-validation performed but only AUC re-calculated, with no comment on model stability/calibration.
		Abongomera 2017	Val	N	Y	High	1.1: N - retrospective cohort; 1.2: Y - no inclusions / exclusions at enrollment that would introduce significant bias	PN	PY	Y	Low	2.1 PN - weakness is not clearly defined and subjective in validation cohort; 2.2: PY - despite being retrospective "clinical data were collected using standardized data collection tools", so unlikely outcome significantly influenced retrospective recording of predictors; 2.3: Y, all predictors available at admission	Y	Y	Y	Y	NI	Y	Low	3.5: NI - no explicit statement on whether outcome identified independently of predictors, but unlikely to introduce bias given objective outcoe	N	Y	N	N		N	N			High	4.2: N - weakness defined differently in the validation cohort however not used for validation; 4.3: N - excluding pts who defaulted treatment, treatment failure; 4.4: N - complete-case analysis, almost 20% excluded due to missing data	High	Whilst a standardised form is used for data collection for both devlopment and validation datasets, there are differences in predictor definitions and treatments between centres, limiting interpretation. No calibration presented.
		Kamink 2017 < 19 years	Dev	N	PY	High	1.1: N - retrospective; 1.2: PY - excluding patients with HIV, however unlikely to contribute significant bias due to low VL-HIV co-infection prevalence (0.15%)	PN	NI	Y	High	2.1: PN - Retrospective; subjectivity in measuring some predictors; 2.2: NI - not explicitly stated; 2.3: Y- stated predictors are recorded from admission/attendence	Y	Y	Y	Y	NI	Y	Low	3.5: NI - no explicit statement on whether outcome identified independently of predictors, but unlikely to introduce bias given objective outcoe	N	N	N	PY	N	N	N	N	Y	High	4.3: N - excluding pts who defaulted treatment; 4.4: PY - complete-case, but very few missing data	High	Often limited information to fully assess risk of bias. Main concerns are due to analysis. High EPV (5.8 for < 19 years and 3.3 for ≥ 19 years model) with grouping of multiple predictors, univariable analysis stage, all contribute to overfitting. The presented score is not reproducible from the multivariable regression coefficients.
		Kamink 2017 < 19 years	3 x Val	N	NI	High	1.1: N - retrospective; 1.2: NI -inclusion / exclusion criteria not described for validation cohorts	PN	NI	NI	High	2.1: PN - Retrospective; subjectivity in measuring some predictors; 2.2: NI - not explicitly stated; 2.3: NI- not explicitly stated whether predictors are recorded from admission/attendence	NI	Y	Y	NI	NI	NI	Unclear	3.4: NI: validation datasets not described 3.5: NI - no explicit statement on whether outcome identified independently of predictors, but unlikely to introduce bias given objective outcoe	NI	NI	NI	NI		NI	N			High	4.1: NI - further references reviewed, unable to confirm event number > 100 in validation datasets; 4.2 & 4.3: validation cohorts categories not described; 4.4: NI - missing data not described	High	Very limited information provided on validation datasets; no calibration presented
		Kamink 2017 ≥ 19 years	Dev	N	PY	High	1.1: N - retrospective; 1.2: PY - excluding patients with HIV, however unlikely to contribute significant bias due to low VL-HIV co-infection prevalence (0.15%)	PN	NI	Y	High	2.1: PN - Retrospective; subjectivity in measuring some predictors; 2.2: NI - not explicitly stated; 2.3: Y- stated predictors are recorded from admission/attendence	Y	Y	Y	Y	NI	Y	Low	3.5: NI - no explicit statement on whether outcome identified independently of predictors, but unlikely to introduce bias given objective outcoe	N	N	N	PY	N	N	N	N	Y	High	4.3: N - excluding pts who defaulted treatment; 4.4: PY - complete-case, but very few missing data	High	Often limited information to fully assess risk of bias. Main concerns are due to analysis. High EPV (5.8 for < 19 years and 3.3 for ≥ 19 years model) with grouping of multiple predictors, univariable analysis stage, all contribute to overfitting. The presented score is not reproducible from the multivariable regression coefficients.
		Kamink 2017 ≥ 19 years	3 x Val	N	NI	High	1.1: N - retrospective; 1.2: NI - inclusion / exclusion criteria not described for validation cohorts	PN	NI	NI	High	2.1: PN - Retrospective; subjectivity in measuring some predictors; 2.2: NI - not explicitly stated; 2.3: NI- not explicitly stated whether predictors are recorded from admission/attendence	NI	Y	Y	NI	NI	NI	Unclear	3.4: NI: validation datasets not described 3.5: NI - no explicit statement on whether outcome identified independently of predictors, but unlikely to introduce bias given objective outcoe	NI	NI	NI	NI		NI	N			High	4.1: NI - further references reviewed, unable to confirm event number > 100 in validation datasets; 4.2 & 4.3: validation cohort categories not described; 4.4: NI - missing data not described	High	Very limited information provided on validation datasets; no calibration presented
		Foinquinos 2021 Updating	Dev	N	Y	High	1.1: N - retrospective cohort; 1.2: Y - no inclusions / exclusions at enrollment that would introduce significant bias	PN	NI	Y	High	2.1: PN - Retrospective; subjectivity in measuring some predictors; 2.2: NI - not explicitly stated; 2.3: Y- stated predictors are recorded from admission/attendence	Y	Y	Y	Y	NI	Y	Low	3.5: NI - no explicit statement on whether outcome identified independently of predictors, but unlikely to introduce bias given objective outcoe	PN	Y	NI	PY	Y	PY	N	N	N	High	4.1: PN - updating of model; only 2 parameters being estimated (intercept and calibration slope, ie one predictor), however only 10 outcome events; 4.3: NI - excluding death not due to VL; however number not provided; 4.4: PY - complete-case, but < 5% excluded; 4.5: Y - not really relevant here as only slope and intercept recalibrated	High	Updating of [Sampaio 20120] model. Only 10 patients with outcome likely introducing bias. The updated score is not reproducible from the recalibrated regression coefficients.
		Foinquinos 2021 Validation	Val	N	Y	High	1.1: N - retrospective cohort; 1.2: Y - no inclusions / exclusions at enrollment that would introduce significant bias	PN	NI	Y	High	2.1: PN - Retrospective; subjectivity in measuring some predictors; 2.2: NI - not explicitly stated; 2.3: Y- stated predictors are recorded from admission/attendence	Y	Y	Y	Y	NI	Y	Low	3.5: NI - no explicit statement on whether outcome identified independently of predictors, but unlikely to introduce bias given objective outcoe	N	Y	NI	PY		PY	N			High	4.3: NI - excluding death not due to VL however number not provided; 4.4: PY - complete-case, but < 5% excluded	High	Validation of [Sampaio 20120] model. As per updating - only 10 patients with outcome. Calibration only presented with H-L tests and Spiegelhalter z-tests
