## Supplemental table 6 for "Prognostic Models Predicting Clinical Outcomes in Patients Diagnosed with Visceral Leishmaniasis: A Systematic Review"

### Sheet: Table 1
	Systematic review: Table 1
				Auther, Year	Sample size	Events	Population	Study period	No of Predictors		EPV	Inclusion criteria	Performance	Reporting of bias
				Model name		n (%)	Location	Study design	Cand.	Final

### Sheet: Heatmap
		Figure 1: heatmap illustrating candidate and final predictors included in new model developments
		Model name	Age	Jaundice	Oedema	Ascites	Sex	Bleeding	Infection	Diarrhoea	Cough	Anaemia	Symptom duration	Nutritional status	Weakness	Dyspnoea	HIV co-infection	Splenomegaly	Area	Vomiting	Somnolence	Lung rales	Platelets	Neutrophila	Relapse status	Pallor	Liver injury	Lymphadenopathy	Hepatomegaly	Fever	Leukoctye count	Renal failure	Other clinical manifestations	Initial VL drug	TB co-infection	Abdominal distension	Race	Education	VL drugs following initial therapy failure	Duration of antimonial treatment	Episodes of blood transfusion
		Costa 2016 (< 2 years clin.)	2	2	2		1	2	1	1	1					2			1	1	1	1
		Costa 2016 (< 2 years clin./lab.)	2	1	2		1	2	1	1	1	1				2			1	1	1	1	1	1			2					1
		Costa 2016 (≥ 2 years clin.)	2	2	2		1	2	2	1	1					2	2		1	2	1	1
		Costa 2016 (≥ 2 years clin./lab.)	1	1	1		1	1	1	1	1	1				1	1		1	1	1	1	1	1			1					1
		Coura-Vital 2014	2	2	2		1	2	2	1	1		1	1	2		2	2	1							1			1	1			1				1	1
		de Araújo 2012	2	2	2		1	2	2	1	1		1	1	2		2	1								1			1	1			1	1					1	1
		Sampaio 2010	1	2	1		1	2	2	1		1		1		2							2	2							1
		Abongomera 2017	2	2	2	2		2				2	1	1	1		2	1							1									1	2
		Kämink 2017 (< 19 years)	2	2	1	1	1					2	1	1	2			1							1			1
		Kämink 2017 (≥ 19 years)	1	2	2	2	1					2	1	2	2			1							1			1
		Werneck 2003	1	2			1	1	1	2	1	2	2	1												1					1					1					1
	Footnotes	Please refer to Table S1 for descriptions of the cutoffs used in the categorisation of continuous predictors. Category cutoffs are not always consistent between candidate predictors and final predictors.
	1	Best estimate of predictors
	Abongomera	"Variables assessed as possible predictors of death were: age, nutritional status, jaundice, relapse status (primary VL or relapse VL), duration of illness, TB, HIV serostatus, hemoglobin level, ascites, spleen size, bleeding, edema, weakness and VL treatment regimen" - HOWEVER authors also assessed sex, residential status (migrant worker, settler, resident) - presumed not included in modelling p…
	Werneck	These are the variables reported as extracted from hospital logs, excluding VL diagnostic tests.

### Sheet: CSV export
Model name	Order published	Age	Jaundice	Oedema	Ascites	Sex	Bleeding	Infection	Diarrhoea	Cough	Anaemia	Symptom duration	Nutritional status	Weakness	Dyspnoea	HIV co-infection	Splenomegaly	Area	Vomiting	Somnolence	Lung rales	Platelets	Neutrophila	Relapse status	Pallor	Liver injury	TB co-infection	Other	Race	Education	VL drugs following initial therapy failure	Duration of antimonial treatment	Episodes of blood transfusion
Costa 2016 (< 2 years clin.)	5	2	2	2		1	2	1	1	1					2			1	1	1	1
Costa 2016 (< 2 years clin./lab.)	5	2	1	2		1	2	1	1	1	1				2			1	1	1	1	1	1			2
Costa 2016 (≥ 2 years clin.)	5	2	2	2		1	2	2	1	1					2	2		1	2	1	1
Costa 2016 (≥ 2 years clin./lab.)	5	1	1	1		1	1	1	1	1	1				1	1		1	1	1	1	1	1			1
Coura-Vital 2014	4	2	2	2		1	2	2	1	1		1	1	2		2	2	1							1			hepatomegaly; fever; other clinical manifestations; race; education	1	1
de Araújo 2012	3	2	2	2		1	2	2	1	1		1	1	2		2	1								1			hepatomegaly; fever; other clinical manifestations; initial VL drug; VL drug following initial therapy failure; duration of antimonial treatment			1	1
Sampaio 2010	2	1	2	1		1	2	2	1		1		1		2							2	2					leukocyte count
Abongomera 2017	6	2	2	2	2		2				2	1	1	1		2	1							1			2	initial VL drug
Kämink 2017 (< 19 years)	7	2	2	1	1	1					2	1	1	2			1							1				lymphadenopathy
Kämink 2017 (≥ 19 years)	7	1	2	2	2	1					2	1	2	2			1							1				lymphadenopathy
Werneck 2003	1	1	2			1	1	1	2	1	2	2	1												1			leukocyte count; abdominal distension; episodes of blood transfusion					1

### Sheet: Predictor definitions
		Supplemental Table 6: Definitions of predictors and outcomes across included studies.
			Definition of VL diagnosis	Outcome
		Model (author, year)	VL diagnosis	Mortality	Bleeding	Infection	Age	Splenomegaly	Nutrition status	Oedema	Weakness	Symptom duration	Area	Race	Education	Renal failure	Anaemia	HIV co-infection	Tuberculosis	Platelets	Neutrophis	Leukocytes	Liver injury	Initial VL treatment administered	Duration of treatment with pentavalent antimonial (days)	Other drugs used following initial therapy	Prior episode of VL
		Costa, 2016 (x4)	"Inclusion criteria were the presence of fever and splenomegaly with laboratorial evidence of Leishmania infection: positive bone marrow smear or culture, indirect immunofluorescent test (IFI-Leishmaniose Humana. Bio-Manguinhos) with titers ≥1:80, or positive rK39 antigen-based immunochromatographic test."	"[…] death was attributed to kala-azar only if the patient died before or during treatment. Patients who died presumably from drug toxicities were excluded." "The study outcome was registered as discharge or death."	"Hemorrhage was defined as any clinically spontaneous apparent bleeding such as petechiae, hematoma, hematuria, epistaxis, hemoptysis, gum or gastrointestinal bleeding, and persistent bleeding at venipuncture, intramuscular injection, or bone marrow puncture sites." ≥ 2 years models: 0-1 sites; 2 sites; ≥ 3 sites < 2 years models: 1-2 sites; 3-4 sites; 5-6 sites	"Bacterial infection was defined as positive Gram stain or culture; presence of >10 leucocytes per field in the urine; typical skin infections; cough associated with dyspnea, rales, or signs of respiratory distress as well as other clinical signs of bacterial pneumonia; or radiological or tomographic images typical of infection, more commonly chest radiography suggestive of pneumonia. At least on…	≥ 2 years models, 2 groups: < 12 months; 12-24 months < 2 years models: 3 groups: 2-15 years; 15-40 years; > 40 years	-	-	Not further described	-	-	2 groups: rural; urban	-	-	"Kidney failure was defined as a glomerular filtration rate (GFR) <60 mL/min/m2 as calculated using the Cockcorft-Gault method for adults and children >12 years old or the Schwartz method for children ≤12 years old. However, creatinine level was used instead of GFR because serum creatinine levels >1.5mg/dL were similar to GFR <60 mL/min/m2 in a preliminary analysis and are easier to assess."	Haemaglobin, cutoff: < 7g/dL	"HIV-1 serology"	-	< 50,000/mm3	< 500/mm3	< 1,500/mm3	AST or ALT > 100IU/L	-	-	-	-
		Coura-Vital, 2014	Confirmed cases recorded on national VL registry (not further described)	Death from VL as per national VL registry "The exclusion criteria were: no case of VL (ruled out by specific laboratory examinations) or absence of this information (missing); progression to death attributable to other causes; abandonment of treatment; moved to another region during treatment (transference); or absence of this information (missing)."	Not further described	"Bacterial infection"	6 groups: ≤ 0.5 years; > 0.5-1 year; >1-≤ 19 years; > 19-≤ 50 years; >50-< 65 years; ≥ 65 years	Not further described	"Weight loss" not further described	Not further described	Not further described	"Time between the dates of onset of symptoms and notification (days)" 4 groups: ≤ 15 days; >15-≤ 30 days; > 30-≤ 60 days; > 60 days	2 groups: rural; urban	5 groups: white; black; asian; mulatto; indigenous	college; high school; elementary school; illiterate; not applicable (< 5 years)	-	-	Not further described	-	-	-	-	-	-	-	-	-
		de Araújo, 2012	Confirmed cases recorded on national VL registry (includes laboratory, clinical-epidemiological criteria)	Death from VL as per national VL registry and supplemented by mortality registry. "Data were obtained from the Reportable Disease Information System-SINAN (Brazilian Ministry of Health and Municipality Health Service of Belo Horizonte) and complemented with data of the Mortality Information System-SIM (Brazilian Ministry of Health and Municipality Health Service of Belo Horizonte)." "The selectio…	Not further described	"Other infections"	Univariable analysis, 8 groups. 0-4 years; 5-9 years; 10-19 years; 20-29 years; 30-39 years; 40-49 years; 50-59 years; ≥ 60 years Multivariable analysis, 2 groups: ≥ 60 years; < 60 years	Not further described	"Emaciation" not further described	Not further described	Not further described	"Time between the onset of symptoms and notification (weeks)" 4 groups: ≤ 4 weeks; 5-8 weeks; 9-12 weeks; > 12 weeks		-	-	-	-	Not further described	-	-	-	-	-	pentavalent antimonial; amphotericin; pentamidine	< 20 days; 20 days; 21-40 days; > 40 days	pentavalent antimonial; amphotericin; pentamidine	-
		Sampaio, 2010	"VL diagnosis was established either by confirmatory tests or by clinical and epidemiological criteria. of the following: a positive Giemsa-stained bone marrow smear, a titer ≥1:1,600 in direct agglutination test (DAT) or a titer ≥1:40 in indirect immunofluorescence test (IFI). Diagnosis based on clinical and epidemiological criteria consisted of: a) clinical features of VL (fever and hepatosplen…	"Patients notified to the hospital epidemiology department as having a diagnosis of VL were considered eligible to participate in the study and their records were reviewed, regardless of the outcome, from admission to discharge or death."	"Hemorrhagic manifestations were divided into 2 groups: cutaneous (bruising and petechiae) and mucosal (epistaxis and gengivorrhagia)." Mucosal bleeding, cutaneous bleeding and upper gastrointestinal bleeding are listed as separate predictors.	"Suspected bacterial co-infection was considered when the attending physician prescribed antibiotics and raised one of the following diagnoses: pneumonia, gastroenteritis, sepsis, otitis media and skin abscess, according to locally published guidelines."	< 5 years	-	Severely malnourished: "The weight/age Z scores (WAZ) were calculated using Nutrition Program, EpiInfo (Centers for Disease Control and Prevention/World Health Organization, 1978 reference)." "Children with WAZ ≤ 3 were considered severely malnourished."	Not further described	-	-	-	-	-	-	Haemoglobin, cutoff: < 5g/dL	-	-	< 50,000/mm3	< 500/mm3	< 2,500/mm3	-	-	-	-	-
		Kamink, 2017 (x2)	"All patients presenting with a history of fever more than 2 weeks and splenomegaly and/or lymphadenopathy and/or wasting (BMI <16 mg/m2 or <-2 Zscore) were considered VL suspects and underwent further diagnostic evaluations. Patients without prior VL treatment history (suspect primary VL) were first screened using the rK39 rapid diagnostic test (IT-Leish, Bio-Rad laboratories, USA) and a positiv…	"Our analysis was based on a binary outcome of died (during or immediately after treatment) or survived treatment. “Survived” means that the patient was discharged after successful clinical response to treatment: absence of fever, reduction of spleen and liver size, increased hae- moglobin, restored appetite, and feeling well. Patients with an increased risk of treatment failure or relapse (i.e. …	-	-	For ≥ 19 years model, 4 groups: 18-25 years; 26-35 years; 36-45 years; > 45 years For < 19 years model, 3 groups: < 2 years; 2-5 years; 6-18 years	Measured as centimetres below the left costal margin. For both models, 4 groups: < 1cm; 1-4cm; 5-7cm; > 7cm	For ≥ 19 years model, body mass index is used. 4 groups: < 13kg/m2; 13-14.4kg/m2; 14.5-15.9kg/m2; ≥ 16kg/m2 For < 19 years model, weight-for-height z-score is used. 4 groups: ≤ -4; ≤ -3; ≤-2; > -2	"Oedema/ascites"	State of weakness, was defined as ‘normal weakness’ (non-severe); ‘severe weakness’ (if patient needs assistance in walking or, in babies, if unable to sit up); or ‘collapse’ (if patient is unable to sit or drink or, in babies, if hypo- tonic and unable drink unaided).' 3 groups: normal weakness, severe weakness, collapse	"Self-reported duration of illness (months)" For both models, 3 groups. < 1 month; 1 month; ≥ 2 months	-	-	-	-	Haemoglobin. For both models, 4 groups: < 6g/dL; 6-7.4g/dL; 7.5-8.9g/dL; ≥ 9g/dL	-	-	-	-	-	-	-	-	-	"Prior episode/relapse of VL"
		Abongomera, 2017	"VL diagnosis was according to WHO guidelines. Patients with the VL clinical description (prolonged fever, splenomegaly and wasting) from an endemic area or with a travel history to an endemic area, underwent further diagnostic evaluations. Patients with no prior VL treatment history (primary VL), were evaluated using a sequential testing algorithm including serology and parasitological testing. …	"In-health center/in-hospital death were defined as death during VL treatment at the health facility. Cure was defined as improvement in symptoms and signs of VL, 17–30 days after treatment initiation (i.e. absence of fever, decrease in spleen size, increase in hemoglobin, weight gain) and a negative parasitological test in VL relapse patients or those with poor treatment response. Transfer-out w…	Not further described	-	4 groups: < 5 years; 5-18 years; > 18-40 years; > 40 years	"The spleen size (centimeters) was measured from the junction of the anterior axillary line and the left coastal margin to the tip of the spleen."	"Anthropometric parameters were calculated according to WHO guidelines [weight-for-length/height z-score in patients 6 months–5 years; body mass index (BMI)-for-age z-score in patients 5–19 years; BMI [weight in kilogram/(height in meter2] in patients >19 years]." "In different age groups, severe malnutrition was defined as follows: >19 years (BMI <16.0 kg/m2); 5–19 years (BMI-for-age z-score <–3…	Not further described	Derivation: "[...] weakness severity was defined according to MSF guidelines [20] as follows: [State of collapse (in adults/older children: unable to sit up unaided and cannot drink unaided. In babies: floppy when held in arms and unable to feed unaided); severely weak (in adults/older children: cannot walk 5 meters without assistance and in babies: unable to sit upright unaided); other types of …	"Duration of illness (months)" ≥2 months	-	-	-	-	"Hemoglobin level in grams per deciliter (g/dl) was determined using a hematology analyzer–Beckman Coulter AcT diff, Beckman Coulter Inc., 2003, USA." Cutoff: ≤ 6.5g/dL	"HIV testing was based on MSF and national rapid diagnostic testing algorithms." Development: "In Abdurafi Health center, a positive test was defined by two positive serological tests performed in parallel {KHB (Shanghai Kehua Bio-engineering Co-Ltd, Shanghai, China) and STAT-PAK TM (Chembio HIV1/2, Medford, New York, USA)} and confirmed by the ELISA test {Immuno- Comb (Orgenics ImmunoComb1 II, H…	"TB was diagnosed according to WHO guidelines."	-	-	-	-	"The first VL treatment regimen." 2 groups: "AmBisome based initial regimen"; "SSG based initial regimen"	-	-	"relapse status (primary VL or relapse VL)"
		Werneck, 2003	"[…] diagnosis of VL confirmed by identification of amastigotes in bone marrow tissue or immunofluorescence test reaction to Leishmania with titersd > 1:40."	"A case-control study was developed during an 18-month period during which cases were patients who died during treatment (n = 12) and controls (n = 78) were a random sample of patients who were alive when treatment was finished."	"Haemorrhages"	"Presence of coinfections and antibiotic use."	Not further described	-	"Wasting"	-	-	"Duration of fever" Multivariable model, 2 groups: ≤ 60 days; > 60 days	-	-	-	-	Haematocrit; cutoff in. multivariable model: ≤ 20%	-	-	-	-	"Total WBC counts" No groups defined	-	-	-	-	-
		Foinquinos, 2021	"patients considered eligible to participate in the validation cohort were indentified from the notification registry of the epidemiology centre of the hospital"..."Patients were included if VL was laboratory confirmed (positive Giemsa stain of bone marrow or spleen smear, enzyme-linked immunosorbent assay (ELISA), and immunofluorescence or rk39 rapid test) or if they had clinical-epidemiological…	"VL death was defined as hospital death as a consequence of VL and its complications"	"Mucosal bleeding was considered anywhere in the body such as epistaxis, bleeding gums, or upper digestive hemorrhage and could be either reported by the parents or observed by the physician."	"Associated infection was considered when the physician judged the presence of any clinical sign suggestive of a community infection."	-	-	-	"Jaundice, edema, dyspnea, and petechiae were characterized on physical examination"	-	-	-	-	-	-	Haemoglobin, cutoff: < 5g/dL	-	-	< 50,000/mm3	< 500/mm3	< 2,500/mm3	-

### Sheet: Other SR
			Luo 2023	HIV Infection Prediction Models in MSM	SR & MA
			Leung 2023	Dengue Outbreak Prediction Models	SR
			Sahu 2022	Neonatal sepsis	SR
			Wildes 2021	Hospitalisation in Children with LRI in Primary Case	SR
			Frondelius 2022	Diagnostic and prognostic models in VAP	SR & MA
			Fernandez-Feliz 2021	Mortality after cardiac surgery in patients with infective encocarditis	SR	Good example of Table 1
			Rauseo 2021	Prognostic models predictive invasive candidiasis	SR	Many tables!
			Dudareva 2021	Risk prediction studies in bone and joint infection;	SR
			Restrepo-Escobar 2021	Predictive models of infection in patients with SLE	SR	Well written
			Peetluk 2021	Prediction models for pulmonary TB in adults	SR
			Wynants 2020	COVID-19 diagnostic and prognostic	SR	Gold standard!!
			Bai 2017	Diagnosis of Staphylococcus aureus infective endocarditis (in patients with Staphylococcal bacteraemia)	SR & MA
			Gopalakrishnan 2022	Snake bite mortality in Southern India	Not a SR
